# SARS-CoV-2 wastewater surveillance in Germany: long-term PCR monitoring, suitability of primer/probe combinations and biomarker stability

**DOI:** 10.1101/2021.09.16.21263575

**Authors:** Johannes Ho, Claudia Stange, Rabea Suhrborg, Christian Wurzbacher, Jörg E. Drewes, Andreas Tiehm

## Abstract

In recent months, wastewater-based epidemiology (WBE) has been shown to be an important tool for early detection of SARS-CoV-2 circulation in the population. In this study, a detection methodology for SARS-CoV-2 RNA (wild-type and variants of concern) in wastewater was developed based on the detection of different target genes (E and ORF1ab) by PEG precipitation and digital droplet PCR. This methodology was used to determine the SARS-CoV-2 concentration and the proportion of N501Y mutation in raw sewage of the wastewater treatment plant of the city of Karlsruhe in southwestern Germany over a period of 1 year (June 2020 to July 2021). Comparison of SARS-CoV-2 concentrations with reported COVID-19 cases in the catchment area showed a significant correlation. Viral RNA titre trends appeared more than 12 days earlier than clinical data, demonstrating the potential of wastewater-based epidemiology as an early warning system. Parallel PCR analysis using seven primer and probe systems revealed similar gene copy numbers with E, ORF, RdRP2 and NSP9 assays. RdPP1 and NSP3 generally resulted in lower copy numbers, and in particular for N1 there was low correlation with the other assays due to outliers. The occurrence of the N501Y mutation in the wastewater of Karlsruhe was consistent with the occurrence of the alpha-variant (B.1.1.7) in the corresponding individual clinical tests. In batch experiments SARS-CoV-2 RNA was stable for several days under anaerobic conditions, but the copy numbers decreased rapidly in the presence of dissolved oxygen. Overall, this study shows that wastewater-based epidemiology is a sensitive and robust approach to detect trends in the spread of SARS-CoV-2 at an early stage, contributing to successful pandemic management.
