## Supplementary material for "SARS-CoV-2 wastewater surveillance in Germany: long-term PCR monitoring, suitability of primer/probe combinations and biomarker stability": Raw data

Large Dataset for N, E, ORF and RdRP					Selected dataset, all primers								Infection numbers per 100.000 inhabitants and biomarker concentration (E and ORF) for correlations, all as sliding average of 3
N	E	ORF	RdRP		N	E	ORF	RdRP1	RdRP2	NSP9	NSP3		Date	E and ORF	Inf day 0	Inf day +16
2.82	3.58	< LOD	< LOD		145.52	32.69	78.71	17.40	89.65	65.24	38.31		08.06.2020	0.50	5.00	7.22
< LOD	51.90	< LOD	< LOD		108.75	72.52	91.78	27.36	110.81	107.97	35.87		29.06.2020	0.56	7.92	9.44
183.50	4.18	< LOD	< LOD		32.55	30.98	26.03	4.65	34.26	28.51	10.84		16.07.2020	0.63	9.53	11.05
< LOD	< LOD	< LOD	< LOD		40.38	40.00	35.33	14.24	28.93	35.99	17.66		27.07.2020	0.69	10.58	12.10
71.43	24.57	15.38	< LOD		31.99	11.34	8.61	6.50	13.34	13.01	10.33		27.08.2020	0.63	13.52	17.18
260.00	33.85	20.30	< LOD		48.16	31.63	52.01	8.20	42.71	44.69	23.82		07.09.2020	0.92	16.04	19.70
1196.11	58.31	76.61	13.00		78.05	35.19	27.05	2.89	19.47	30.87	11.83		27.09.2020	1.71	20.61	36.87
77.05	70.05	66.15	19.50		49.59	84.59	70.30	2.91	74.19	79.27	38.76		05.10.2020	10.27	23.69	78.64
1538.77	34.03	22.25	9.60		97.46	129.57	325.79	52.46	454.41	339.23	230.93		12.10.2020	23.46	33.94	151.25
116.00	73.25	41.45	29.95		56.68	6.11	< LOD	< LOD	9.94	6.07	5.13		19.10.2020	40.55	64.26	281.86
35.85	17.55	16.20	3.89		102.24	16.50	26.20	< LOD	22.05	12.57	14.10		22.10.2020	44.88	87.26	310.54
18.58	7.55	8.91	5.40		175.68	< LOD	< LOD	< LOD	< LOD	< LOD	< LOD		26.10.2020	45.51	159.18	314.85
2780.08	44.51	23.29	6.98		125.36	4.22	< LOD	< LOD	< LOD	3.37	< LOD		29.10.2020	41.87	171.58	306.69
63.82	53.06	41.12	21.48		45.59	5.53	6.40	< LOD	3.72	15.05	< LOD		05.11.2020	42.89	288.29	265.21
61.51	19.44	22.58	< LOD		64.63	59.30	40.37	16.48	60.40	37.46	24.83		09.11.2020	41.70	313.87	240.32
9.99	14.28	13.54	6.39		109.79	188.39	218.68	94.33	288.71	242.82	157.35		12.11.2020	40.10	315.34	264.09
395.90	25.48	12.85	9.92		30.10	16.33	12.22	7.02	27.67	31.97	12.22		16.11.2020	39.62	276.66	249.01
25.06	31.86	40.56	12.05		136.33	77.95	100.39	44.51	118.19	108.09	53.00		19.11.2020	37.46	262.37	263.31
33.04	37.63	33.90	12.49		65.20	60.07	55.50	31.78	91.99	58.80	42.68		23.11.2020	33.61	249.27	257.71
16.04	12.43	13.59	3.03		52.21	< LOD	2.86	< LOD	< LOD	3.31	< LOD		27.11.2020	29.66	260.04	285.10
29.08	43.87	32.88	11.12		432.89	952.53	1606.16	422.01	1893.62	1850.05	971.01		30.11.2020	28.24	246.17	294.41
19.98	14.12	17.86	3.14		288.75	390.55	360.15	171.74	488.08	408.90	339.58		03.12.2020	26.81	257.46	291.65
10.05	2.65	6.35	< LOD		34.87	19.51	17.87	5.16	13.17	17.52	12.99		07.12.2020	24.26	257.28	190.96
49.10	21.99	27.99	16.84		56.10	29.56	20.77	17.56	12.02	25.78	17.57		10.12.2020	21.85	270.89	151.85
16.93	4.25	19.02	6.71		107.99	117.35	112.35	33.23	145.24	104.52	94.38		14.12.2020	22.82	276.75	118.18
11.33	24.07	12.51	4.17		68.06	92.52	40.73	17.98	35.28	72.32	16.58		17.12.2020	22.51	307.84	132.30
16.57	13.37	13.63	3.97		54.90	25.91	79.41	12.93	107.21	122.53	47.94		22.12.2020	20.26	202.76	121.02
8.56	13.77	12.65	< LOD		41.48	16.39	29.53	4.88	27.67	27.48	21.09		28.12.2020	15.67	121.11	113.70
17.09	18.90	10.84	7.57		112.46	37.36	42.02	28.32	66.71	61.61	39.81		04.01.2021	13.29	100.69	91.91
16.70	13.08	10.08	4.56		41.81	27.49	12.85	5.54	7.70	28.33	10.71		11.01.2021	13.07	118.61	81.66
13.96	13.30	2.66	5.63		163.77	158.65	122.41	70.63	120.11	138.70	99.54		14.01.2021	13.54	118.69	95.87
14.35	< LOD	3.76	< LOD		44.08	25.62	58.12	8.53	49.29	34.70	35.21		18.01.2021	14.37	95.78	74.68
248.98	4.98	2.75	< LOD		104.62	42.48	86.97	25.92	113.15	93.70	70.92		21.01.2021	14.34	97.59	81.74
22.63	15.46	15.16	< LOD		230.00	139.23	163.55	50.42	185.96	171.46	116.08		25.01.2021	13.87	86.48	65.38
17.22	12.02	10.73	< LOD		208.27	163.54	108.92	39.64	93.26	186.12	83.34		28.01.2021	10.60	88.37	68.99
< LOD	< LOD	< LOD	< LOD		193.70	111.36	80.32	20.41	109.82	147.81	43.78		02.02.2021	7.22	75.71	58.14
2.80	3.60	< LOD	< LOD		120.03	107.15	83.86	38.76	< LOD	95.58	63.37		08.02.2021	4.99	73.30	58.14
< LOD	51.90	< LOD	< LOD		42.61	28.90	23.08	6.25	< LOD	42.45	19.23		11.02.2021	5.02	66.50	66.07
< LOD	< LOD	< LOD	< LOD		1679.03	1311.36	911.18	293.67	< LOD	1486.33	590.57		15.02.2021	6.44	62.28	64.52
3.17	< LOD	< LOD	< LOD		36.60	30.62	18.11	17.25	16.56	31.95	12.07		18.02.2021	8.94	58.14	78.73
< LOD	< LOD	< LOD	< LOD		123.08	79.56	84.48	36.87	110.77	106.10	62.41		22.02.2021	13.57	62.53	94.06
4.19	< LOD	< LOD	< LOD		43.23	37.15	35.29	10.16	27.98	47.83	24.26		25.02.2021	19.37	62.62	130.32
6.38	< LOD	< LOD	< LOD		89.38	50.96	34.24	10.41	42.66	69.19	42.80		01.03.2021	22.11	61.84	135.23
< LOD	< LOD	< LOD	< LOD		79.87	103.53	96.93	31.61	103.95	130.90	60.53		04.03.2021	19.90	72.18	161.24
< LOD	< LOD	< LOD	< LOD		45.37	58.17	38.05	13.33	< LOD	75.50	28.03		08.03.2021	14.37	82.34	128.25
< LOD	< LOD	< LOD	< LOD		47.47	< LOD	3.52	5.93	< LOD	8.16	< LOD		09.03.2021	15.62	86.48	131.44
91.93	< LOD	< LOD	< LOD		58.44	86.75	97.20	21.69	< LOD	122.34	64.75		10.03.2021	21.65	94.06	136.18
5.35	4.31	3.17	< LOD		123.23	120.57	128.30	18.51	146.46	157.83	91.87		11.03.2021	27.97	107.41	140.83
47.63	8.82	< LOD	< LOD		89.55	65.23	99.22	14.42	100.25	49.99	63.73		12.03.2021	26.45	119.29	137.21
890.00	102.98	36.85	< LOD		127.24	88.41	61.32	32.55	84.88	91.86	31.63		15.03.2021	22.32	134.54	124.81
651.50	63.05	34.20	14.70		63.28	64.68	36.70	12.37	65.32	57.21	29.36		18.03.2021	22.30	146.17	161.93
2385.00	220.25	48.90	19.55		37.20	59.43	41.22	8.92	50.53	57.90	26.78		22.03.2021	24.42	147.46	144.45
77.45	25.71	23.08	11.03		28.26	36.60	5.75	< LOD	< LOD	5.71	8.63		25.03.2021	25.38	131.44	173.00
167.50	67.85	52.65	21.15		299.20	431.15	458.02	149.08	536.76	360.54	278.84		29.03.2021	22.58	126.01	210.99
107.70	51.40	39.75	11.90		145.41	< LOD	< LOD	< LOD	< LOD	3.87	< LOD		31.03.2021	21.16	124.81	229.85
33.30	23.42	18.34	7.76		68.84	5.91	< LOD	< LOD	4.42	23.40	2.95		06.04.2021	23.06	134.54	291.22
2971.68	52.32	51.48	11.80		738.31	8.55	12.32	4.57	18.59	19.38	9.58		08.04.2021	24.61	149.62	264.60
187.65	61.39	24.77	13.20		123.32	< LOD	< LOD	< LOD	< LOD	4.78	< LOD		12.04.2021	26.85	211.50	250.52
141.48	21.17	33.60	6.06		178.87	< LOD	< LOD	< LOD	< LOD	6.58	< LOD		13.04.2021	29.72	208.40	259.05
32.29	31.06	25.86	14.17		241.13	136.85	79.02	< LOD	108.19	161.89	77.30		14.04.2021	35.41	210.99	268.22
1612.91	28.12	22.62	9.86		41.96	24.43	16.74	< LOD	22.86	26.84	18.83		15.04.2021	36.97	221.97	277.14
49.48	33.55	32.34	10.93		58.15	35.73	53.06	< LOD	72.19	44.19	26.51		16.04.2021	35.62	229.85	275.59
26.61	26.61	29.13	17.25		140.50	22.61	27.39	10.57	< LOD	13.70	17.72		19.04.2021	31.79	249.62	245.35
15.69	9.81	5.26	3.86		243.22	215.37	139.51	83.77	184.44	157.22	113.66		22.04.2021	30.56	291.22	233.47
< LOD	29.79	27.07	9.71										26.04.2021	28.80	258.79	189.95
45.08	33.89	23.17	8.63										29.04.2021	26.18	259.05	176.33
29.30	21.18	19.05	< LOD										03.05.2021	21.32	269.00	151.16
24.51	13.93	10.75	6.77										06.05.2021	15.52	240.44	128.34
9.80	15.09	8.61	3.39										10.05.2021	11.00	257.37	94.23
23.87	9.42	13.76	< LOD										12.05.2021	8.66	189.95	78.90
31.36	19.98	12.15	5.67										17.05.2021	7.39	166.88	53.66
15.03	13.64	15.79	< LOD										18.05.2021	6.49	159.43	49.35
17.58	6.25	12.18	3.67										19.05.2021	5.61	151.16	47.67
34.87	26.93	19.06	9.25										20.05.2021	5.66	142.98	47.03
12.10	14.16	5.70	< LOD										25.05.2021	5.34	105.60	27.39
10.70	3.45	< LOD	2.66										27.05.2021	4.68	84.07	23.51
11.48	3.38	5.91	< LOD										31.05.2021	3.88	65.72	14.99
22.28	4.68	3.81	< LOD										02.06.2021	3.26	53.66	11.89
26.35	8.88	4.70	< LOD										07.06.2021	2.48	38.24	6.76
19.72	4.77	8.65	< LOD										10.06.2021	1.98	33.08	5.81
163.80	6.87	15.28	< LOD										14.06.2021	1.35	24.81	4.65
35.66	18.84	21.87	< LOD										15.06.2021	1.25	23.51	6.20
58.84	31.34	24.67	< LOD										16.06.2021	0.79	22.22	7.49
69.08	29.35	27.42	< LOD										17.06.2021	0.55	17.05	9.30
42.73	5.31	7.57	< LOD										18.06.2021	0.19	14.73	11.24
33.82	< LOD	7.39	< LOD										21.06.2021	0.21	11.89	#NV
48.20	17.64	13.96	< LOD										24.06.2021	0.33	7.80	#NV
98.51	53.73	53.39	< LOD										28.06.2021	0.61	4.78	#NV
78.22	32.51	16.45	< LOD										01.07.2021	0.70	6.20	#NV
22.53	6.04	5.53	< LOD
68.17	34.16	26.14	< LOD
70.12	20.02	21.36	< LOD
39.17	28.83	26.87	14.87
32.93	28.61	23.28	< LOD
37.60	26.46	25.72	8.64
74.72	39.60	28.82	40.00
62.26	21.66	22.34	21.42
123.42	53.01	44.25	63.02
51.08	19.51	13.03	18.14
87.41	49.46	36.95	42.57
98.31	30.75	32.96	31.97
31.02	27.52	24.31	15.98
40.44	42.44	33.94	28.80
64.60	28.62	21.59	24.02
51.68	26.12	26.98	16.81
57.80	37.80	19.19	24.02
40.70	8.66	12.50	17.81
51.34	6.94	7.03	10.86
38.64	13.96	6.95	6.13
40.85	9.44	5.59	5.93
34.26	4.83	3.93	< LOD
33.96	6.53	7.39	< LOD
38.55	< LOD	< LOD	< LOD
22.01	8.20	7.23	< LOD
29.64	3.57	10.72	< LOD
27.77	3.24	< LOD	< LOD
36.03	3.36	5.91	< LOD
28.65	5.46	3.14	< LOD
23.09	< LOD	< LOD	< LOD
5799.35	3.52	2.95	< LOD
30.61	< LOD	< LOD	< LOD
173.76	< LOD	2.82	< LOD
22.38	< LOD	< LOD	< LOD
26.19	< LOD	< LOD	< LOD
31.44	< LOD	< LOD	< LOD
< LOD	5.56	< LOD	< LOD
138.00	13.50	< LOD	< LOD
493.50	< LOD	< LOD	< LOD
< LOD	< LOD	< LOD	< LOD
39.95	< LOD	< LOD	< LOD
357.50	< LOD	< LOD	< LOD
228.50	2.95	< LOD	< LOD
5.45	2.73	< LOD	2.89
15.08	< LOD	< LOD	< LOD
25.75	2.69	< LOD	< LOD
< LOD	< LOD	< LOD	< LOD
57.08	< LOD	< LOD	< LOD
8.67	4.96	4.27	< LOD
21.02	4.57	6.61	< LOD
12.56	3.36	< LOD	< LOD
35.34	< LOD	< LOD	< LOD
< LOD	< LOD	< LOD	< LOD
3.32	2.93	< LOD	< LOD
3.47	< LOD	< LOD	< LOD
30.58	< LOD	< LOD	< LOD
< LOD	< LOD	< LOD	< LOD
< LOD	< LOD	< LOD	< LOD
7.19	7.58	4.86	< LOD
< LOD	< LOD	< LOD	< LOD
4.66	< LOD	< LOD	< LOD
< LOD	< LOD	< LOD	< LOD
3.34	< LOD	< LOD	< LOD
2.79	4.38	< LOD	< LOD
3.17	< LOD	< LOD	< LOD
3.37	< LOD	< LOD	< LOD
5.98	< LOD	< LOD	< LOD
102.96	< LOD	< LOD	< LOD
14.89	< LOD	< LOD	< LOD
8.77	< LOD	< LOD	< LOD
145.52	32.69	22.63	17.40
24.23	13.33	11.11	8.17
19.11	11.46	8.19	< LOD
6.86	4.35	7.25	< LOD
32.55	30.98	23.69	4.65
25.16	36.42	31.02	< LOD
27.45	48.02	31.45	8.36
18.23	6.85	10.28	7.59
40.38	40.00	21.33	14.24
5.70	10.69	9.35	2.85
< LOD	< LOD	< LOD	< LOD
20.29	3.46	8.65	< LOD
7.73	< LOD	< LOD	< LOD
5.88	< LOD	< LOD	< LOD
34.05	< LOD	< LOD	< LOD
12.60	10.37	10.37	< LOD
36.61	2.90	5.79	< LOD
55.17	21.34	27.44	< LOD
18.43	10.08	10.08	< LOD
44.06	10.06	10.06	< LOD
7.80	7.57	7.57	3.90
55.66	35.53	18.37	12.56
14.46	2.93	< LOD	< LOD
49.78	36.17	20.09	10.66
68.73	28.78	33.86	< LOD
66.81	10.75	4.30	< LOD
102.18	60.82	39.64	< LOD
62.62	59.61	24.98	< LOD
71.54	44.78	24.10	< LOD
81.51	41.24	30.92	< LOD
125.38	102.62	84.38	< LOD
31.85	28.01	19.25	< LOD
35.37	< LOD	< LOD	< LOD
24.34	8.28	2.76	< LOD
31.21	11.51	4.60	< LOD
30.63	11.29	4.23	< LOD
20.52	< LOD	< LOD	< LOD
31.53	16.49	5.07	< LOD
28.03	6.29	< LOD	< LOD
59.27	2.56	< LOD	< LOD
61.76	6.48	< LOD	< LOD
33.26	10.60	7.07	< LOD
37.15	4.46	8.92	< LOD
31.99	11.34	5.67	6.50
48.16	31.63	< LOD	8.20
78.05	35.19	11.30	2.89
49.59	84.59	3.52	2.91
97.46	129.57	96.82	52.46
56.68	6.11	4.59	< LOD
102.24	16.50	< LOD	< LOD
175.68	< LOD	< LOD	< LOD
125.36	4.22	< LOD	< LOD
33.02	9.04	< LOD	< LOD
45.59	5.53	6.91	< LOD
64.63	59.30	35.56	16.48
109.79	188.39	198.06	94.33
30.10	16.33	17.81	7.02
136.33	77.95	79.23	44.51
65.20	60.07	62.74	31.78
52.21	< LOD	< LOD	< LOD
24.36	2.75	< LOD	< LOD
432.89	952.53	780.73	422.01
6.41	< LOD	< LOD	< LOD
13.63	10.59	3.53	< LOD
18.45	16.03	13.36	8.14
12.79	7.38	12.31	3.76
21.24	< LOD	3.84	3.78
288.75	390.55	434.52	171.74
4.86	2.59	< LOD	< LOD
12.85	< LOD	< LOD	< LOD
14.12	< LOD	< LOD	< LOD
8.96	8.03	5.73	< LOD
20.07	8.78	7.52	2.75
34.87	19.51	11.15	5.16
13.89	7.90	4.74	< LOD
56.10	29.56	18.80	17.56
15.68	< LOD	< LOD	< LOD
27.09	22.93	9.55	2.70
25.32	14.18	11.03	5.31
20.58	11.35	3.24	4.04
9.85	8.11	8.11	< LOD
16.48	< LOD	< LOD	< LOD
9.67	2.84	2.84	< LOD
< LOD	< LOD	< LOD	< LOD
107.99	117.35	108.20	33.23
2.64	8.46	3.63	< LOD
15.02	21.21	16.74	5.48
10.70	< LOD	2.57	< LOD
13.57	< LOD	5.38	< LOD
3.40	7.31	7.31	4.24
3.77	2.67	2.67	< LOD
68.06	92.52	69.04	17.98
8.84	6.88	11.01	5.33
< LOD	< LOD	< LOD	< LOD
54.90	25.91	24.29	12.93
5.26	3.64	< LOD	< LOD
7.25	6.49	< LOD	5.10
2.60	4.76	4.76	< LOD
5.57	< LOD	< LOD	< LOD
2.74	5.07	5.07	< LOD
3.45	< LOD	< LOD	< LOD
17.90	< LOD	< LOD	5.91
< LOD	4.76	< LOD	< LOD
7.61	< LOD	< LOD	< LOD
8.34	< LOD	4.13	5.17
41.48	16.39	16.39	4.88
112.46	37.36	33.21	28.32
41.81	27.49	32.99	5.54
163.77	158.65	163.46	70.63
5.28	< LOD	< LOD	< LOD
5.40	5.20	< LOD	< LOD
10.68	39.35	29.51	12.02
6.61	< LOD	4.83	< LOD
2.57	2.54	< LOD	< LOD
5.62	4.50	< LOD	< LOD
24.21	17.82	25.93	< LOD
13.13	9.92	4.25	< LOD
44.08	25.62	27.33	8.53
104.62	42.48	60.98	25.92
< LOD	4.28	2.85	< LOD
12.51	2.90	4.35	< LOD
9.80	21.35	10.67	5.23
4.60	5.49	< LOD	< LOD
230.00	139.23	142.14	50.42
< LOD	4.98	< LOD	< LOD
208.27	163.54	117.29	39.64
193.70	111.36	76.61	20.41
4.49	< LOD	3.54	2.59
4.83	7.78	< LOD	< LOD
120.03	107.15	69.14	38.76
42.61	28.90	22.81	6.25
5.97	5.01	< LOD	< LOD
8.15	4.17	11.11	< LOD
1679.03	1311.36	951.74	293.67
24.46	14.12	15.89	< LOD
11.77	4.28	4.28	2.97
36.60	30.62	20.41	17.25
6.04	4.07	< LOD	< LOD
18.31	9.73	4.87	< LOD
< LOD	< LOD	< LOD	< LOD
17.89	< LOD	4.75	< LOD
123.08	79.56	82.57	36.87
43.23	37.15	27.86	10.16
8.07	< LOD	< LOD	< LOD
89.38	50.96	36.19	10.41
79.87	103.53	68.96	31.61
45.37	58.17	61.01	13.33
13.07	< LOD	< LOD	2.61
47.47	< LOD	< LOD	5.93
29.79	18.96	17.50	9.47
11.14	16.31	4.89	< LOD
5.26	2.78	8.33	< LOD
15.33	5.09	8.91	3.83
26.98	< LOD	< LOD	< LOD
11.12	11.48	5.74	< LOD
13.46	10.12	8.43	< LOD
27.85	20.56	8.22	< LOD
9.36	5.95	8.92	< LOD
13.21	8.89	7.12	< LOD
< LOD	15.23	5.71	< LOD
2.76	5.95	7.44	< LOD
58.44	86.75	86.75	21.69
123.23	120.57	105.87	18.51
89.55	65.23	49.30	14.42
127.24	88.41	79.55	32.55
21.64	24.12	14.47	5.41
63.28	64.68	35.01	12.37
19.58	25.45	26.86	3.91
2.85	< LOD	< LOD	< LOD
13.76	18.51	9.25	3.93
7.87	2.91	2.91	< LOD
6.16	16.19	4.63	< LOD
< LOD	< LOD	< LOD	< LOD
6.63	< LOD	3.64	< LOD
19.10	25.06	15.03	2.73
< LOD	< LOD	< LOD	< LOD
< LOD	< LOD	< LOD	< LOD
10.88	2.53	< LOD	< LOD
4.61	6.21	3.10	< LOD
37.20	59.43	50.51	8.92
17.04	13.47	9.43	2.62
7.87	9.19	2.62	< LOD
< LOD	< LOD	2.64	< LOD
23.01	14.21	9.94	< LOD
5.01	10.22	7.67	< LOD
4.29	9.16	< LOD	< LOD
3.89	4.69	10.94	< LOD
28.26	36.60	35.19	< LOD
6.44	14.64	14.64	< LOD
< LOD	3.90	< LOD	< LOD
7.06	7.29	6.08	< LOD
3.06	6.07	< LOD	< LOD
2.80	9.68	< LOD	< LOD
299.20	431.15	364.74	149.08
21.22	17.29	18.87	3.54
7.90	< LOD	3.12	2.63
14.63	16.19	8.09	4.39
6.78	12.75	4.78	< LOD
5.42	8.83	5.89	3.61
< LOD	8.35	3.34	< LOD
5.43	3.95	< LOD	< LOD
3.99	< LOD	< LOD	< LOD
145.41	< LOD	< LOD	< LOD
68.84	5.91	< LOD	< LOD
18.31	19.32	6.44	3.92
5.24	2.69	< LOD	2.62
738.31	8.55	< LOD	4.57
4.11	3.33	< LOD	< LOD
4.53	< LOD	< LOD	< LOD
123.32	< LOD	< LOD	< LOD
178.87	< LOD	< LOD	< LOD
7.40	2.94	< LOD	< LOD
< LOD	< LOD	< LOD	< LOD
< LOD	< LOD	< LOD	< LOD
3.33	< LOD	< LOD	< LOD
< LOD	< LOD	< LOD	< LOD
7.14	< LOD	< LOD	4.76
9.84	4.78	4.78	< LOD
6.75	< LOD	2.79	< LOD
12.42	20.66	12.05	4.97
< LOD	< LOD	< LOD	< LOD
4.79	< LOD	< LOD	< LOD
25.37	3.75	3.75	< LOD
27.13	< LOD	< LOD	< LOD
29.37	6.46	9.69	< LOD
22.31	4.63	3.09	< LOD
24.38	3.11	3.11	< LOD
21.24	13.06	3.26	< LOD
23.07	< LOD	< LOD	< LOD
241.13	136.85	72.69	< LOD
26.04	< LOD	< LOD	< LOD
41.96	24.43	11.10	< LOD
1684.94	< LOD	< LOD	< LOD
20.60	< LOD	< LOD	< LOD
95.12	15.08	8.22	< LOD
16.45	< LOD	< LOD	< LOD
19.11	< LOD	< LOD	2.73
19.01	< LOD	< LOD	< LOD
3326.74	6.07	< LOD	< LOD
210.94	< LOD	< LOD	< LOD
31.21	< LOD	< LOD	< LOD
35.50	11.66	< LOD	< LOD
9958.21	2.79	< LOD	< LOD
6306.51	2.98	< LOD	< LOD
60.86	25.78	14.32	< LOD
92.69	< LOD	< LOD	< LOD
146.57	4.62	< LOD	< LOD
59.32	24.80	24.80	< LOD
87.21	< LOD	< LOD	< LOD
193.75	< LOD	< LOD	< LOD
967.98	< LOD	< LOD	< LOD
1352.31	22.17	20.59	< LOD
23.32	2.87	2.87	< LOD
11.24	< LOD	3.21	< LOD
26.82	8.96	< LOD	< LOD
18.63	< LOD	< LOD	< LOD
21.58	< LOD	< LOD	< LOD
25.73	< LOD	< LOD	< LOD
21.13	< LOD	< LOD	< LOD
21.86	< LOD	< LOD	< LOD
22.20	< LOD	< LOD	< LOD
26.67	3.97	< LOD	< LOD
15.14	< LOD	< LOD	< LOD
16.21	< LOD	< LOD	< LOD
10.46	8.56	4.28	< LOD
20.19	14.82	7.41	< LOD
19.01	4.73	< LOD	< LOD
11.75	< LOD	< LOD	< LOD
13.51	6.68	8.35	< LOD
8.44	< LOD	< LOD	< LOD
14.60	11.08	7.39	< LOD
58.15	35.73	27.96	< LOD
633.82	288.93	211.23	< LOD
5.83	< LOD	< LOD	< LOD
10.41	< LOD	< LOD	< LOD
6.74	< LOD	< LOD	< LOD
9.32	< LOD	< LOD	< LOD
6.63	< LOD	< LOD	< LOD
24.39	< LOD	< LOD	< LOD
12.74	< LOD	< LOD	< LOD
17.12	< LOD	< LOD	< LOD
9.31	6.32	4.74	< LOD
12.26	< LOD	< LOD	< LOD
15.06	< LOD	< LOD	< LOD
9.90	< LOD	< LOD	< LOD
18.34	2.86	< LOD	< LOD
22.58	< LOD	2.52	< LOD
15.20	< LOD	< LOD	< LOD
18.39	4.30	4.30	< LOD
13.86	< LOD	< LOD	< LOD
23.61	< LOD	< LOD	< LOD
39.12	22.12	13.27	< LOD
10.73	< LOD	< LOD	< LOD
18.55	11.00	4.40	< LOD
31.52	16.84	16.84	< LOD
12.95	6.37	3.82	< LOD
16.75	5.67	3.40	< LOD
7.84	< LOD	< LOD	< LOD
10.15	< LOD	< LOD	< LOD
12.48	2.87	4.31	< LOD
7.74	4.24	< LOD	< LOD
8.57	3.98	< LOD	< LOD
11.30	< LOD	< LOD	< LOD
6.24	< LOD	< LOD	< LOD
4.25	< LOD	3.50	< LOD
13.46	5.88	< LOD	< LOD
11.13	< LOD	5.35	< LOD
153.82	146.09	137.11	< LOD
5.50	< LOD	< LOD	< LOD
27.52	12.21	6.10	< LOD
26.85	12.95	8.09	< LOD
7.28	< LOD	< LOD	< LOD
19.68	< LOD	< LOD	< LOD
142.36	86.51	63.85	< LOD
941.65	25.28	21.39	< LOD
94.42	8.72	8.72	< LOD
82.15	12.93	9.24	< LOD
25.91	5.16	< LOD	< LOD
48.06	7.43	13.62	< LOD
133.47	68.65	63.07	< LOD
318.68	7.19	12.58	< LOD
34.11	< LOD	< LOD	< LOD
126.48	69.40	63.77	< LOD
57.84	7.28	10.92	< LOD
21.20	3.40	< LOD	< LOD
72.23	56.86	51.16	< LOD
26.34	5.40	8.10	< LOD
26.74	< LOD	< LOD	< LOD
30.43	16.35	< LOD	< LOD
31.50	13.33	18.67	< LOD
24.22	2.57	2.57	< LOD
35.83	4.38	10.96	< LOD
42.52	12.21	20.36	< LOD
35.27	< LOD	< LOD	< LOD
63.81	25.88	22.65	< LOD
23.43	< LOD	2.69	< LOD
9.06	< LOD	< LOD	< LOD
17.43	< LOD	< LOD	< LOD
98.91	43.95	46.53	< LOD
28.74	9.61	12.81	< LOD
114.94	75.21	62.66	< LOD
43.57	6.52	< LOD	< LOD
22.35	5.10	10.20	< LOD
137.19	50.65	45.32	< LOD
71.61	3.00	5.99	< LOD
26.07	35.55	30.47	< LOD
32.15	< LOD	< LOD	< LOD
189.51	193.82	181.34	< LOD
111.85	92.96	85.20	< LOD
14.81	< LOD	< LOD	< LOD
20.28	< LOD	< LOD	< LOD
96.39	43.95	55.78	< LOD
37.34	< LOD	2.98	< LOD
96.55	33.01	20.43	< LOD
46.60	3.02	< LOD	< LOD
23.93	4.57	7.61	< LOD
117.84	41.32	21.36	< LOD
46.16	10.10	12.98	< LOD
62.89	27.99	25.19	< LOD
38.41	< LOD	< LOD	< LOD
218.19	167.80	150.08	< LOD
104.48	61.45	45.40	< LOD
9.72	< LOD	< LOD	< LOD
70.04	48.44	32.72	< LOD
35.69	31.41	13.65	< LOD
19.87	17.45	16.21	< LOD
14.14	< LOD	< LOD	< LOD
6.61	< LOD	< LOD	< LOD
51.24	17.19	11.90	< LOD
27.03	30.56	20.83	< LOD
28.25	25.78	20.62	< LOD
13.37	9.50	3.80	< LOD
9.98	< LOD	< LOD	< LOD
15.23	< LOD	< LOD	< LOD
20.17	18.88	13.48	< LOD
52.61	48.26	46.25	< LOD
14.24	4.14	2.76	< LOD
27.24	3.52	< LOD	< LOD
24.55	4.00	6.01	< LOD
25.25	< LOD	< LOD	< LOD
34.43	2.56	< LOD	< LOD
27.47	4.41	7.36	< LOD
10.59	2.96	< LOD	< LOD
17.44	3.91	< LOD	< LOD
12.83	< LOD	< LOD	< LOD
26.61	< LOD	< LOD	< LOD
6.33	< LOD	< LOD	< LOD
24.52	< LOD	< LOD	< LOD
15.09	< LOD	< LOD	< LOD
14.49	2.93	< LOD	< LOD
11.91	13.01	11.57	3.25
2.94	< LOD	< LOD	< LOD
3.71	< LOD	< LOD	< LOD
4.43	< LOD	< LOD	< LOD
3.62	< LOD	< LOD	< LOD
5.62	< LOD	< LOD	< LOD
3.91	< LOD	< LOD	< LOD
7.36	< LOD	< LOD	< LOD
4.27	< LOD	< LOD	< LOD
2.81	5.16	3.44	< LOD
22.97	14.46	18.41	6.38
39.14	24.76	23.68	10.35
< LOD	2.98	5.97	4.91
25.82	8.85	26.57	10.32
4.24	< LOD	< LOD	< LOD
5.31	< LOD	< LOD	< LOD
15.56	8.65	12.11	< LOD
32.28	32.06	35.17	11.39
< LOD	3.00	3.00	< LOD
< LOD	< LOD	< LOD	< LOD
< LOD	< LOD	< LOD	< LOD
7.73	6.11	4.58	< LOD
127.91	119.28	101.79	19.38
4.64	11.65	4.37	< LOD
4.83	< LOD	< LOD	< LOD
< LOD	< LOD	< LOD	< LOD
16.72	21.49	23.28	< LOD
81.66	59.60	27.92	7.15
2.78	< LOD	< LOD	< LOD
< LOD	< LOD	< LOD	< LOD
3.18	< LOD	< LOD	< LOD
< LOD	< LOD	< LOD	< LOD
< LOD	4.37	< LOD	< LOD
53.38	62.21	37.91	4.21
30.76	50.50	38.94	4.61
30.80	28.76	24.65	4.40
< LOD	< LOD	< LOD	< LOD
7.19	< LOD	5.26	< LOD
5.11	4.71	< LOD	< LOD
3.85	< LOD	< LOD	< LOD
3.64	< LOD	< LOD	< LOD
134.69	98.61	54.49	5.44
18.98	11.25	16.88	4.74
55.27	15.70	18.55	< LOD
42.63	3.30	4.95	< LOD
92.75	47.96	43.96	< LOD
103.60	57.77	57.77	< LOD
46.81	5.84	5.84	< LOD
35.81	3.75	5.63	< LOD
32.93	3.64	< LOD	< LOD
42.77	9.69	3.23	< LOD
32.79	< LOD	< LOD	< LOD
23.63	< LOD	< LOD	< LOD
52.65	4.60	3.07	< LOD
38.50	22.36	12.57	< LOD
35.66	7.22	< LOD	< LOD
38.40	6.10	7.63	< LOD
46.20	4.54	4.54	< LOD
41.23	3.25	< LOD	< LOD
74.42	13.27	10.62	< LOD
24.45	5.37	< LOD	< LOD
32.65	2.98	< LOD	< LOD
29.02	4.77	< LOD	< LOD
25.59	< LOD	< LOD	< LOD
47.82	12.63	11.23	< LOD
20.89	4.68	3.12	< LOD
16.59	3.40	3.40	< LOD
7.30	4.96	3.31	< LOD
12.63	10.97	7.31	< LOD
8.24	13.17	10.97	< LOD
6.44	5.51	3.67	< LOD
< LOD	< LOD	< LOD	< LOD
5.33	3.02	< LOD	< LOD
4.40	< LOD	< LOD	< LOD
18.52	5.22	3.48	< LOD
8.63	5.58	< LOD	< LOD
29.83	< LOD	< LOD	< LOD
41.98	33.78	18.01	< LOD
49.06	97.29	62.65	< LOD
5.02	< LOD	4.48	< LOD
28.99	29.78	14.88	< LOD
21.25	8.19	6.15	< LOD
< LOD	< LOD	< LOD	< LOD
21.21	5.47	< LOD	< LOD
< LOD	< LOD	< LOD	< LOD
< LOD	< LOD	< LOD	< LOD
9.14	7.74	< LOD	< LOD
17.98	< LOD	< LOD	< LOD
24.25	3.71	7.43	< LOD
72.71	36.30	33.61	< LOD
18.98	10.83	6.77	< LOD
27.62	4.08	< LOD	< LOD
21.89	2.89	4.33	< LOD
32.07	< LOD	< LOD	< LOD
29.45	2.73	< LOD	< LOD
27.14	12.36	7.42	< LOD
19.22	< LOD	< LOD	< LOD
29.71	12.29	8.19	< LOD
25.48	< LOD	< LOD	< LOD
9.47	< LOD	< LOD	< LOD
23.47	5.73	10.02	< LOD
90.67	53.06	39.35	< LOD
20.47	5.72	< LOD	< LOD
58.00	58.84	53.93	< LOD
38.99	11.38	17.08	< LOD
17.08	< LOD	< LOD	< LOD
41.94	9.34	7.79	< LOD
38.86	11.52	11.52	< LOD
50.84	5.18	19.01	< LOD
< LOD	14.30	4.77	< LOD
25.67	< LOD	< LOD	< LOD
21.01	< LOD	< LOD	< LOD
26.82	13.36	4.45	< LOD
32.47	8.62	< LOD	< LOD
6.44	< LOD	< LOD	< LOD
29.76	< LOD	< LOD	< LOD
20.43	< LOD	< LOD	< LOD
62.31	8.85	7.58	< LOD
28.96	8.84	4.42	< LOD
31.76	10.39	14.84	< LOD
33.39	13.09	< LOD	< LOD
42.11	< LOD	< LOD	< LOD
63.84	21.43	21.43	< LOD
31.46	< LOD	< LOD	< LOD
76.72	86.04	45.13	< LOD
25.81	< LOD	< LOD	< LOD
30.30	< LOD	< LOD	< LOD
19.45	< LOD	< LOD	< LOD
69.24	17.85	14.28	< LOD
36.92	7.90	5.93	< LOD
25.68	7.93	3.96	< LOD
32.84	< LOD	< LOD	< LOD
41.41	3.49	6.98	< LOD
21.34	< LOD	< LOD	< LOD
13.57	< LOD	< LOD	< LOD
53.61	19.98	14.27	< LOD
66.59	29.99	40.91	< LOD
35.43	9.31	9.31	< LOD
34.29	< LOD	< LOD	< LOD
74.58	17.39	12.42	< LOD
41.51	7.93	7.93	< LOD
33.92	< LOD	< LOD	< LOD
29.68	< LOD	< LOD	< LOD
32.08	13.74	27.50	< LOD
56.27	< LOD	< LOD	< LOD
45.41	< LOD	10.05	< LOD
22.54	< LOD	< LOD	< LOD
35.36	< LOD	4.04	< LOD
23.99	< LOD	< LOD	< LOD
21.59	< LOD	< LOD	< LOD
35.57	6.91	4.60	< LOD
68.65	30.59	33.14	< LOD
47.80	14.11	21.95	< LOD
26.79	< LOD	< LOD	< LOD
69.86	31.15	12.82	< LOD
32.54	< LOD	< LOD	< LOD
88.65	6.53	< LOD	< LOD
14.97	9.39	9.39	< LOD
12.99	< LOD	< LOD	< LOD
26.02	< LOD	3.19	< LOD
21.53	< LOD	< LOD	< LOD
28.76	< LOD	< LOD	< LOD
39.62	< LOD	< LOD	< LOD
21.92	< LOD	< LOD	< LOD
30.01	< LOD	< LOD	< LOD
39.48	< LOD	3.59	< LOD
53.48	7.39	7.39	< LOD
32.58	2.75	< LOD	< LOD
27.26	10.85	< LOD	< LOD
27.89	< LOD	< LOD	< LOD
18.78	< LOD	< LOD	< LOD
28.92	< LOD	< LOD	< LOD
28.45	< LOD	< LOD	< LOD
24.19	< LOD	< LOD	< LOD
30.55	3.33	8.33	< LOD
20.67	< LOD	< LOD	< LOD
25.49	< LOD	< LOD	< LOD
36.97	< LOD	< LOD	< LOD
30.78	6.55	3.27	< LOD
27.33	< LOD	< LOD	< LOD
35.80	6.04	8.06	< LOD
22.00	< LOD	< LOD	< LOD
24.46	< LOD	< LOD	< LOD
15.83	< LOD	< LOD	< LOD
30.85	< LOD	< LOD	< LOD
26.95	< LOD	< LOD	< LOD
32.31	< LOD	2.88	< LOD
28.10	< LOD	5.43	< LOD
32.44	3.52	< LOD	< LOD
45.89	< LOD	< LOD	< LOD
25.69	6.67	6.67	< LOD
33.77	< LOD	< LOD	< LOD
39.45	2.93	< LOD	< LOD
28.37	< LOD	< LOD	< LOD
28.84	< LOD	< LOD	< LOD
34.94	< LOD	2.81	< LOD
31.65	< LOD	< LOD	< LOD
28.50	< LOD	< LOD	< LOD
33.75	< LOD	< LOD	< LOD
65.90	< LOD	< LOD	< LOD
45.29	4.21	< LOD	< LOD
28.27	< LOD	< LOD	< LOD
23.81	6.09	< LOD	< LOD
47.21	< LOD	< LOD	< LOD
34.63	< LOD	< LOD	< LOD
29.40	< LOD	< LOD	< LOD
31.79	< LOD	< LOD	< LOD
29.85	< LOD	< LOD	< LOD
579.50	< LOD	< LOD	< LOD
41.83	< LOD	< LOD	< LOD
22.28	< LOD	< LOD	< LOD
40.17	< LOD	< LOD	< LOD
648.12	< LOD	< LOD	< LOD
128.66	23.35	7.78	< LOD
88.80	< LOD	< LOD	< LOD
51.50	< LOD	< LOD	< LOD
78.17	< LOD	< LOD	< LOD
55.57	< LOD	< LOD	< LOD
109.53	37.00	29.59	< LOD
58.14	< LOD	< LOD	< LOD
111.31	< LOD	< LOD	< LOD
109.39	< LOD	< LOD	< LOD
118.03	< LOD	< LOD	< LOD
107.46	3.87	< LOD	< LOD
71.01	< LOD	< LOD	< LOD
26.85	< LOD	< LOD	< LOD
22.38	< LOD	< LOD	< LOD
40.97	< LOD	2.70	< LOD
44.47	< LOD	< LOD	< LOD
30.43	< LOD	< LOD	< LOD
31.85	19.22	12.23	< LOD
40.74	< LOD	< LOD	< LOD
15.86	< LOD	< LOD	< LOD
23.76	< LOD	< LOD	< LOD
25.16	< LOD	< LOD	< LOD
49.65	4.28	4.28	< LOD
21.10	< LOD	< LOD	< LOD
25.24	< LOD	< LOD	< LOD
132.61	< LOD	2.76	< LOD
29.06	< LOD	4.01	< LOD
29.38	< LOD	< LOD	< LOD
25.98	< LOD	< LOD	< LOD
21.85	< LOD	< LOD	< LOD
29.29	< LOD	< LOD	< LOD
23.01	< LOD	< LOD	< LOD
25.82	< LOD	< LOD	< LOD
34.22	< LOD	< LOD	< LOD
24.54	< LOD	< LOD	< LOD
19.26	< LOD	< LOD	< LOD
35.61	< LOD	< LOD	< LOD
27.49	< LOD	< LOD	< LOD
39.49	< LOD	< LOD	< LOD
